# Predicted domination of variant Delta of SARS-CoV-2 before Tokyo Olympic games, Japan

**DOI:** 10.1101/2021.06.12.21258835

**Authors:** Kimihito Ito, Chayada Piantham, Hiroshi Nishiura

## Abstract

Using numbers of SARS-CoV-2 variants detected in Japan, the relative instantaneous reproduction numbers of the R.1, Alpha, and Delta variants with respect to other strains circulating in Japan were estimated at 1.245, 1.437, and 1.948, respectively. The numbers can vary within 1.190–1.319 for R.1, 1.335–1.580 for Alpha, and 1.703–2.30 for Delta depending on the assumed serial interval distributions. The frequency of the Delta is expected to take over the Alpha in Japan around July 12, 2021.

---

Severe acute respiratory syndrome coronavirus 2 (SARS-CoV-2), the causative agent of COVID-19, has undergone adaptive evolution since its emergence in the human population in 2019. On May 31, 2021, the World Health Organization (WHO) has designated four variants SARS-CoV-2 as Variants of Concerns (VOCs)—Alpha, a variant lineage first reported in the United Kingdom; Beta, those in South Africa; Gamma, those in Brazil; Delta, those in India (World Health Organization, 2021). Volz et al. estimated 50–100% increase in *R* of the Alpha variant also using data from England (Volz et al., 2021). In our previous paper, we estimated the selective advantage of the Alpha variant in the England to be 26–45% higher than pre-existing strains using GISAID sequence data collected in England (Piantham, Linton, Nishiura, & Ito, 2021). These analyses use models that assume two circulating variants. As of June 9, 2021, the state of emergency has been declared in ten prefectures in Japan—Tokyo, Kyoto, Osaka, Hyogo, Aichi, Fukuoka, Hokkaido, Okayama, Hiroshima, and Okinawa. Due to the high transmissibility of VOCs, the replacement from local strains to Alpha and Delta variants is progressing, posing a serious public health threat in Japan. In such a situation where multiple variants are co-circulating, a model describing the adaptive evolution among multiple variants is required. Using numbers of SARS-CoV-2 variants found in the GISAID database (Shu & McCauley, 2017) and those detected by PCR in Tokyo, we estimate the relative instantaneous reproduction numbers of the R.1, Alpha, and Delta variants with respect to other strains circulating in Japan. We also show the expected temporal changes in variant frequencies of SARS-CoV-2 in Japan until early August 2021.
