## Supplementary Table 2 for "Predicted domination of variant Delta of SARS-CoV-2 before Tokyo Olympic games, Japan"

### Sheet: variant counts
date	Alpha	R.1	Delta	other
2020-12-01	0	3	0	150
2020-12-02	0	1	0	166
2020-12-03	0	1	0	145
2020-12-04	0	0	0	154
2020-12-05	0	0	0	112
2020-12-06	0	0	0	102
2020-12-07	0	1	0	176
2020-12-08	0	2	0	187
2020-12-09	0	0	0	176
2020-12-10	0	0	0	194
2020-12-11	0	1	0	186
2020-12-12	0	0	0	130
2020-12-13	0	0	0	95
2020-12-14	0	0	0	215
2020-12-15	2	0	0	187
2020-12-16	0	0	0	131
2020-12-17	0	1	0	107
2020-12-18	0	0	0	130
2020-12-19	1	0	0	99
2020-12-20	0	0	0	80
2020-12-21	2	0	0	218
2020-12-22	0	0	0	159
2020-12-23	0	0	0	137
2020-12-24	0	1	0	162
2020-12-25	0	2	0	141
2020-12-26	0	0	0	121
2020-12-27	0	0	0	115
2020-12-28	0	2	0	211
2020-12-29	0	5	0	146
2020-12-30	0	0	0	174
2020-12-31	0	0	0	137
2021-01-01	0	2	0	84
2021-01-02	0	8	0	165
2021-01-03	1	3	0	167
2021-01-04	0	7	0	372
2021-01-05	4	4	0	292
2021-01-06	1	10	0	339
2021-01-07	1	12	0	390
2021-01-08	2	17	0	307
2021-01-09	0	3	0	195
2021-01-10	1	5	0	164
2021-01-11	1	1	0	168
2021-01-12	1	21	0	345
2021-01-13	0	52	0	277
2021-01-14	2	16	0	265
2021-01-15	4	13	0	224
2021-01-16	4	4	0	214
2021-01-17	0	7	0	142
2021-01-18	2	19	0	346
2021-01-19	5	7	0	191
2021-01-20	6	1	0	206
2021-01-21	5	7	0	175
2021-01-22	6	10	0	207
2021-01-23	5	17	0	106
2021-01-24	1	10	0	112
2021-01-25	7	39	0	296
2021-01-26	8	36	0	159
2021-01-27	4	22	0	182
2021-01-28	8	15	0	131
2021-01-29	15	17	0	109
2021-01-30	4	5	0	91
2021-01-31	6	2	0	76
2021-02-01	11	20	0	200
2021-02-02	4	15	0	120
2021-02-03	12	20	0	106
2021-02-04	11	18	0	102
2021-02-05	3	32	0	84
2021-02-06	0	4	0	64
2021-02-07	4	10	0	34
2021-02-08	12	38	0	117
2021-02-09	12	6	0	99
2021-02-10	8	11	0	95
2021-02-11	7	1	0	29
2021-02-12	10	11	0	66
2021-02-13	2	4	0	50
2021-02-14	3	2	0	45
2021-02-15	10	38	0	92
2021-02-16	3	10	0	92
2021-02-17	3	11	0	37
2021-02-18	3	19	0	51
2021-02-19	7	22	0	74
2021-02-20	4	3	0	21
2021-02-21	7	4	0	20
2021-02-22	11	55	0	77
2021-02-23	5	25	0	19
2021-02-24	10	26	0	59
2021-02-25	7	21	0	30
2021-02-26	6	22	0	43
2021-02-27	6	23	0	34
2021-02-28	11	13	0	20
2021-03-01	12	69	0	77
2021-03-02	11	36	0	65
2021-03-03	16	30	0	43
2021-03-04	15	26	0	46
2021-03-05	23	50	0	42
2021-03-06	15	33	0	41
2021-03-07	9	22	0	20
2021-03-08	20	84	0	100
2021-03-09	22	43	0	51
2021-03-10	21	57	0	39
2021-03-11	33	62	0	54
2021-03-12	42	72	0	57
2021-03-13	15	42	0	25
2021-03-14	21	21	0	16
2021-03-15	39	112	0	68
2021-03-16	53	69	0	57
2021-03-17	54	46	0	39
2021-03-18	49	73	0	38
2021-03-19	68	108	0	41
2021-03-20	26	55	0	33
2021-03-21	42	65	0	14
2021-03-22	100	160	0	75
2021-03-23	88	81	0	47
2021-03-24	108	77	0	33
2021-03-25	108	76	0	29
2021-03-26	123	77	0	24
2021-03-27	110	75	0	18
2021-03-28	87	48	0	9
2021-03-29	206	113	0	22
2021-03-30	197	111	0	15
2021-03-31	207	101	0	23
2021-04-01	205	122	0	26
2021-04-02	270	128	0	34
2021-04-03	168	99	0	26
2021-04-04	114	47	0	6
2021-04-05	292	153	0	52
2021-04-06	194	103	0	21
2021-04-07	248	89	0	22
2021-04-08	223	116	0	27
2021-04-09	179	116	0	27
2021-04-10	134	64	0	17
2021-04-11	95	34	0	7
2021-04-12	291	164	0	34
2021-04-13	238	91	0	27
2021-04-14	270	94	0	38
2021-04-15	276	94	1	22
2021-04-16	312	104	0	32
2021-04-17	235	71	0	19
2021-04-18	132	29	0	5
2021-04-19	406	128	0	37
2021-04-20	332	89	0	22
2021-04-21	328	69	1	13
2021-04-22	279	69	0	7
2021-04-23	327	62	0	7
2021-04-24	242	43	0	5
2021-04-25	174	18	0	4
2021-04-26	300	65	0	12
2021-04-27	259	49	1	17
2021-04-28	270	68	0	18
2021-04-29	183	15	1	8
2021-04-30	294	78	0	17
2021-05-01	200	40	1	15
2021-05-02	165	29	0	7
2021-05-03	215	34	2	10
2021-05-04	167	37	0	11
2021-05-05	187	29	0	4
2021-05-06	294	42	6	11
2021-05-07	219	44	2	10
2021-05-08	190	26	0	1
2021-05-09	8	0	0	0
2021-05-10	10	0	0	1
2021-05-11	3	1	3	0
2021-05-12	7	0	3	0
2021-05-13	7	0	0	2
2021-05-14	4	0	0	0
2021-05-15	2	0	0	0
2021-05-16	2	0	0	0
2021-05-17	1	1	0	0
2021-05-18	6	0	0	0
2021-05-19	2	0	0	0
2021-05-24	0	0	1	0
2021-05-25	1	0	0	1
2021-05-31	0	0	1	0
2021-06-01	0	0	0	1
2021-06-02	0	0	1	0
2021-06-04	2	0	0	0

### Sheet: befor April 26
date	Alpha	R.1	Delta	other
2020-12-01	0	3	0	150
2020-12-02	0	1	0	166
2020-12-03	0	1	0	145
2020-12-04	0	0	0	154
2020-12-05	0	0	0	112
2020-12-06	0	0	0	102
2020-12-07	0	1	0	176
2020-12-08	0	2	0	187
2020-12-09	0	0	0	176
2020-12-10	0	0	0	194
2020-12-11	0	1	0	186
2020-12-12	0	0	0	130
2020-12-13	0	0	0	95
2020-12-14	0	0	0	215
2020-12-15	2	0	0	187
2020-12-16	0	0	0	131
2020-12-17	0	1	0	107
2020-12-18	0	0	0	130
2020-12-19	1	0	0	99
2020-12-20	0	0	0	80
2020-12-21	2	0	0	218
2020-12-22	0	0	0	159
2020-12-23	0	0	0	137
2020-12-24	0	1	0	162
2020-12-25	0	2	0	141
2020-12-26	0	0	0	121
2020-12-27	0	0	0	115
2020-12-28	0	2	0	211
2020-12-29	0	5	0	146
2020-12-30	0	0	0	174
2020-12-31	0	0	0	137
2021-01-01	0	2	0	84
2021-01-02	0	8	0	165
2021-01-03	1	3	0	167
2021-01-04	0	7	0	372
2021-01-05	4	4	0	292
2021-01-06	1	10	0	339
2021-01-07	1	12	0	390
2021-01-08	2	17	0	307
2021-01-09	0	3	0	195
2021-01-10	1	5	0	164
2021-01-11	1	1	0	168
2021-01-12	1	21	0	345
2021-01-13	0	52	0	277
2021-01-14	2	16	0	265
2021-01-15	4	13	0	224
2021-01-16	4	4	0	214
2021-01-17	0	7	0	142
2021-01-18	2	19	0	346
2021-01-19	5	7	0	191
2021-01-20	6	1	0	206
2021-01-21	5	7	0	175
2021-01-22	6	10	0	207
2021-01-23	5	17	0	106
2021-01-24	1	10	0	112
2021-01-25	7	39	0	296
2021-01-26	8	36	0	159
2021-01-27	4	22	0	182
2021-01-28	8	15	0	131
2021-01-29	15	17	0	109
2021-01-30	4	5	0	91
2021-01-31	6	2	0	76
2021-02-01	11	20	0	200
2021-02-02	4	15	0	120
2021-02-03	12	20	0	106
2021-02-04	11	18	0	102
2021-02-05	3	32	0	84
2021-02-06	0	4	0	64
2021-02-07	4	10	0	34
2021-02-08	12	38	0	117
2021-02-09	12	6	0	99
2021-02-10	8	11	0	95
2021-02-11	7	1	0	29
2021-02-12	10	11	0	66
2021-02-13	2	4	0	50
2021-02-14	3	2	0	45
2021-02-15	10	38	0	92
2021-02-16	3	10	0	92
2021-02-17	3	11	0	37
2021-02-18	3	19	0	51
2021-02-19	7	22	0	74
2021-02-20	4	3	0	21
2021-02-21	7	4	0	20
2021-02-22	11	55	0	77
2021-02-23	5	25	0	19
2021-02-24	10	26	0	59
2021-02-25	7	21	0	30
2021-02-26	6	22	0	43
2021-02-27	6	23	0	34
2021-02-28	11	13	0	20
2021-03-01	12	69	0	77
2021-03-02	11	36	0	65
2021-03-03	16	30	0	43
2021-03-04	15	26	0	46
2021-03-05	23	50	0	42
2021-03-06	15	33	0	41
2021-03-07	9	22	0	20
2021-03-08	20	84	0	100
2021-03-09	22	43	0	51
2021-03-10	21	57	0	39
2021-03-11	33	62	0	54
2021-03-12	42	72	0	57
2021-03-13	15	42	0	25
2021-03-14	21	21	0	16
2021-03-15	39	112	0	68
2021-03-16	53	69	0	57
2021-03-17	54	46	0	39
2021-03-18	49	73	0	38
2021-03-19	68	108	0	41
2021-03-20	26	55	0	33
2021-03-21	42	65	0	14
2021-03-22	100	160	0	75
2021-03-23	88	81	0	47
2021-03-24	108	77	0	33
2021-03-25	108	76	0	29
2021-03-26	123	77	0	24
2021-03-27	110	75	0	18
2021-03-28	87	48	0	9
2021-03-29	206	113	0	22
2021-03-30	197	111	0	15
2021-03-31	207	101	0	23
2021-04-01	205	122	0	26
2021-04-02	270	128	0	34
2021-04-03	168	99	0	26
2021-04-04	114	47	0	6
2021-04-05	292	153	0	52
2021-04-06	194	103	0	21
2021-04-07	248	89	0	22
2021-04-08	223	116	0	27
2021-04-09	179	116	0	27
2021-04-10	134	64	0	17
2021-04-11	95	34	0	7
2021-04-12	291	164	0	34
2021-04-13	238	91	0	27
2021-04-14	270	94	0	38
2021-04-15	276	94	1	22
2021-04-16	312	104	0	32
2021-04-17	235	71	0	19
2021-04-18	132	29	0	5
2021-04-19	406	128	0	37
2021-04-20	332	89	0	22
2021-04-21	328	69	1	13
2021-04-22	279	69	0	7
2021-04-23	327	62	0	7
2021-04-24	242	43	0	5
2021-04-25	174	18	0	4
