## Supplementary Table 3 for "Predicted domination of variant Delta of SARS-CoV-2 before Tokyo Olympic games, Japan"

### Sheet: tokyo-count-masked
week_start	Alpha	R.1	Delta	other
2021-04-26	148	36	1	NA
2021-05-03	74	28	1	NA
2021-05-10	68	18	2	NA
2021-05-17	62	5	6	NA
2021-05-24	46	1	1	NA
2021-05-31	19	0	12	NA
2021-06-07	247	NA	9	NA
